# Development and validation of blood-based prognostic biomarkers for severity of COVID disease outcome using EpiSwitch 3D genomic regulatory immuno-genetic profiling

**DOI:** 10.1101/2021.06.21.21259145

**Authors:** Ewan Hunter, Christina Koutsothanasi, Adam Wilson, Francisco C. Santos, Matthew Salter, Jurjen W. Westra, Ryan Powell, Ann Dring, Paulina Brajer, Benedict Egan, Matthew Parnall, Catriona Williams, Aemilia Katzinski, Thomas Lavin, Aroul Ramadass, William Messer, Amanda Brunton, Zoe Lyski, Rama Vancheeswaran, Andrew Barlow, Dmitri Pchejetski, Peter A. Robbins, Jane Mellor, Alexandre Akoulitchev

## Abstract

The COVID-19 pandemic has raised several global public health challenges to which the international medical community have responded. Diagnostic testing and the development of vaccines against the SARS-CoV-2 virus have made remarkable progress to date. As the population is now faced with the complex lifestyle and medical decisions that come with living in a pandemic, a forward-looking understanding of how a COVID-19 diagnosis may affect the health of an individual represents a pressing need. Previously we used whole genome microarray to identify 200 3D genomic marker leads that could predict mild or severe COVID-19 disease outcomes from blood samples in a multinational cohort of COVID-19 patients. Here, we focus on the development and validation of a qPCR assay to accurately predict severe COVID-19 disease requiring intensive care unit (ICU) support and/or mechanical ventilation. From 200 original biomarker leads we established a classification model containing six markers. The markers were qualified and validated on 38 COVID-19 patients from an independent cohort. Overall, the six-marker model obtained a positive predictive value of 93% and balanced accuracy of 88% across 116 patients for the prognosis of COVID-19 severity requiring ICU care/ventilation support. The six-marker signature identifies individuals at the highest risk of developing severe complications in COVID-19 with high predictive accuracy and can assist in patient prognosis and clinical management decisions.
