## Supplemental Tables 1 for "Development and validation of blood-based prognostic biomarkers for severity of COVID disease outcome using EpiSwitch 3D genomic regulatory immuno-genetic profiling"

### Sheet: Patient Detail
Cohort	SampleID	Age	Gender	Site	PEC Type	Pre-existing Medical Conditions	Supplemental Oxygen	COVID Severity
								Ventilation	ICU
Training	COVID0612				CV	Cardiovascular Disease		Yes	No
Training	COVID0594				Lung	Asthma		Yes	No
Training	COVID0618				Lung	Current smoker / Former smoker		Yes	No
Training	COVID0582				T2DM	Diabetes Mellitus		Yes	No
Training	COVID0720				T2DM	Diabetes Mellitus		Yes	No
Training	COVID0660				T2DM	Diabetes Mellitus; Hypertension		Yes	No
Training	COVID0302				CV	Cardiovascular Disease		Yes	Yes
Training	COVID0350				CV	Cardiovascular Disease		Yes	Yes
Training	COVID0528				CV	Cardiovascular Disease		Yes	Yes
Training	COVID0272				CV	Cardiovascular Disease; Former Smoker		Yes	Yes
Training	COVID0242				CV	Cardiovascular Disease; Hypertension		Yes	Yes
Training	COVID0344				CV	Chronic Renal Disease		Yes	Yes
Training	COVID0225				CV	Hypertension		Yes	Yes
Training	COVID0237				CV	Hypertension		Yes	Yes
Training	COVID0260				CV	Hypertension		Yes	Yes
Training	COVID0266				CV	Hypertension		Yes	Yes
Training	COVID0290				CV	Hypertension		Yes	Yes
Training	COVID0762				Lung	Asthma		Yes	Yes
Training	COVID0522				Lung	Asthma; Sepsis		Yes	Yes
Training	COVID0552				Lung	Chronic lung disease (asthma / emphysema / COPD) : Asthma		Yes	Yes
Training	COVID0486				Lung	Chronic lung disease (asthma / emphysema / COPD) : Asthma; Diabetes Mellitus		Yes	Yes
Training	COVID0570				Lung	Current Smoker		Yes	Yes
Training	COVID0231				Lung	Former Smoker		Yes	Yes
Training	COVID0296				Lung	Former Smoker		Yes	Yes
Training	COVID0480				none	Nothing		Yes	Yes
Training	COVID0492				none	Nothing		Yes	Yes
Training	COVID0412				none	Un		Yes	Yes
Training	COVID0415				none	Un		Yes	Yes
Training	COVID0420				none	UN		Yes	Yes
Training	COVID0421				none	Un		Yes	Yes
Training	COVID0422				none	UN		Yes	Yes
Training	COVID0426				none	Un		Yes	Yes
Training	COVID0430				none	Un		Yes	Yes
Training	COVID0219				T2DM	Diabetes Mellitus		Yes	Yes
Training	COVID0248				T2DM	Diabetes Mellitus		Yes	Yes
Training	COVID0254				T2DM	Diabetes Mellitus		Yes	Yes
Training	COVID0278				T2DM	Diabetes Mellitus		Yes	Yes
Training	COVID0284				T2DM	Diabetes Mellitus		Yes	Yes
Training	COVID0314				T2DM	Diabetes Mellitus		Yes	Yes
Training	COVID0332				T2DM	Diabetes Mellitus		Yes	Yes
Training	COVID0338				T2DM	Diabetes Mellitus		Yes	Yes
Training	COVID0356				T2DM	Diabetes Mellitus		Yes	Yes
Training	COVID0438				T2DM	Diabetes Mellitus		Yes	Yes
Training	COVID0534				T2DM	Diabetes Mellitus		Yes	Yes
Training	COVID0308				T2DM	Diabetes Mellitus; Former smoker		Yes	Yes
Training	COVID0326				T2DM	Diabetes Mellitus; Former smoker		Yes	Yes
Training	COVID0320				T2DM	Diabetes Mellitus; Hypertension		Yes	Yes
Training	COVID0201				CV	Cardiovascular Disease		No	No
Training	COVID0177				Lung	Current Smoker		No	No
Training	COVID0195				Lung	Former Smoker		No	No
Training	COVID0362				none	none		No	No
Training	COVID0368				none	None		No	No
Training	COVID0395				none	none		No	No
Training	COVID0401				none	none		No	No
Training	COVID0135				none	None Recorded		No	No
Training	COVID0141				none	None Recorded		No	No
Training	COVID0153				none	None Recorded		No	No
Training	COVID0159				none	None Recorded		No	No
Training	COVID0111				T2DM	Diabetes Mellitus		No	No
Training	COVID0123				T2DM	Diabetes Mellitus		No	No
Training	COVID0147				T2DM	Diabetes Mellitus		No	No
Training	COVID0165				T2DM	Diabetes Mellitus		No	No
Training	COVID0171				T2DM	Diabetes Mellitus		No	No
Training	COVID0183				T2DM	Diabetes Mellitus		No	No
Training	COVID0377				T2DM	diabetes mellitus		No	No
Training	COVID0398				T2DM	diabetes mellitus; cardiovascular disease		No	No
Training	COVID0365				T2DM	diabetes mellitus; cardiovascular disease (HTA-S)		No	No
Training	COVID0702				Lung	Asthma		No	No
Training	COVID0738				Lung	Asthma		No	No
Training	COVID0750				Lung	Asthma; Cardiovascular disease		No	No
Training	COVID0744				Lung	Asthma; Mellitus Diabetes		No	No
Training	COVID0756				Lung	Chronic lung disease (asthma / emphysema / COPD)		No	No
Training	COVID0630				Lung	Chronic lung disease (asthma / emphysema / COPD) : Asthma; Cardiovascular disease		No	No
Training	COVID0684				none	Nothing		No	No
Training	COVID0690				none	Nothing		No	No
Training	COVID0624				T2DM	Diabetes Mellitus		No	No
Training	COVID0678				T2DM	Diabetes Mellitus		No	No
Training	COVID0546				Lung	Chronic lung disease (asthma / emphysema / COPD) : Asthma		No	Yes
PEC: pre-existing condition
COPD: Chronic Obstructive Pulmonary Disease
ICU: Intensive Care Unit
