## Supplemental Table 2 for "Development and validation of blood-based prognostic biomarkers for severity of COVID disease outcome using EpiSwitch 3D genomic regulatory immuno-genetic profiling"

### Sheet: Patient Detail
Cohort	SampleID	Age	Gender	Site	PEC Type	Pre-existing Medical Conditions	Supplemental Oxygen	COVID Severity
								Ventilation	ICU
Test	COVID0732			Peru	Lung	Chronic lung disease (asthma / emphysema / COPD)	Yes	No	No
Test	COVID0129			Peru	T2DM	Diabetes Mellitus	Yes	No	No
Test	COVID0636			Peru	Lung	Chronic lung disease (asthma / emphysema / COPD) : Asthma	Yes	No	No
Test	COVID0189			Peru	Lung	Current Smoker	Yes	No	No
Test	COVID0708			Peru	Lung	Asthma	Yes	No	No
Test	COVID0117			Peru	Lung	Former Smoker	Yes	No	No
Test	COVID0207			Peru	T2DM	Diabetes Mellitus	Yes	No	No
Test	COVID0380			D	none	none	Yes	No	No
Test	COVID0696			Peru	Lung	Asthma	No	No	No
Test	COVID0213			Peru	CV	Cardiovascular Disease	No	No	No
Test	COVID0606			Peru	Lung	Asthma	No	Yes	No
Test	COVID0648			Peru	Lung	Asthma	No	Yes	No
Test	COVID0642			Peru	Lung	Emphysema	No	Yes	No
Test	COVID0516			Peru	CV	Cardiovascular Disease	No	Yes	Yes
Test	COVID0564			Peru	Lung	Chronic lung disease (asthma / emphysema / COPD) : Asthma	No	Yes	Yes
Test	COVID0450			Peru	T2DM	Diabetes Mellitus	No	Yes	Yes
Test	COVID0714			Peru	none	Migraine	No	Yes	No
Test	COVID0408			USA	none	UN	No	Yes	Yes
Test	COVID0558			Peru	Lung	Asthma; Diabetes Mellitus	No	Yes	Yes
Test	COVID0540			Peru	Lung	Chronic lung disease (asthma / emphysema / COPD) : Asthma; Diabetes Mellitus		Yes	Yes
Test	COVID0444			Peru	Lung	Emphysema; Former smoker		Yes	Yes
Test	COVID0456			Peru	T2DM	Diabetes Mellitus ; Cardiovascular Disease		Yes	Yes
Test	COVID0468			Peru	T2DM	Diabetes Mellitus ; Other chronic diseases: Sepsis	Chronic lung disease (asthma / emphysema / COPD)	Yes	Yes
Test	COVID0498			Peru	T2DM	Diabetes Mellitus; Cardiovascular Disease	Diabetes Mellitus	Yes	Yes
Test	COVID0576			Peru	T2DM	Diabetes Mellitus; Cardiovascular Disease	Chronic lung disease (asthma / emphysema / COPD) : Asthma	Yes	Yes
Test	COVID0504			Peru	T2DM	Diabetes Mellitus; Other chronic diseases: Hipertension	Current Smoker	Yes	Yes
Test	COVID0600			Peru	Lung	Asthma	Asthma	Yes	No
Test	COVID0672			Peru	Lung	Asthma	Former Smoker	Yes	No
Test	COVID0588			Peru	Lung	Chronic Lung Disease (Asthma / Emphysema / COPD) : Asthma	Diabetes Mellitus	Yes	No
Test	COVID0654			Peru	Lung	Current smoker / Former smoker	none	Yes	No
Test	COVID0666			Peru	T2DM	Diabetes Mellitus	Asthma	Yes	No
Test	COVID0726			Peru	T2DM	Diabetes Mellitus	Cardiovascular Disease	Yes	No
Test	COVID0474			Peru	Lung	Chronic lung disease (asthma / emphysema / COPD) - Asthma	Asthma	Yes	Yes
Test	COVID0432			Peru	Lung	EPOC	Asthma	Yes	Yes
Test	COVID0462			Peru	T2DM	Diabetes Mellitus	Emphysema	Yes	Yes
Test	COVID0510			Peru	T2DM	Diabetes Mellitus	Cardiovascular Disease	Yes	Yes
Test	COVID0768			Peru	T2DM	Mellitus diabetes	Chronic lung disease (asthma / emphysema / COPD) : Asthma	Yes	Yes
Test	COVID0427			USA	none	UN	Diabetes Mellitus	Yes	Yes
PEC: pre-existing condition
COPD: Chronic Obstructive Pulmonary Disease
UN: Unknown
EPOC:
ICU: Intensive Care Unit
