## Supplemental Table 3 for "Development and validation of blood-based prognostic biomarkers for severity of COVID disease outcome using EpiSwitch 3D genomic regulatory immuno-genetic profiling"

### Sheet: Patient Detail
Cohort	SampleID	COVID Severity		EpiSwitch Prognostic Call for High-Risk
		Ventilation	ICU	No	Yes	Final Call
Train	COVID0612	Yes	No	0.228418	0.771582	Yes
Train	COVID0594	Yes	No	0.0717049	0.928295	Yes
Train	COVID0618	Yes	No	0.0995794	0.900421	Yes
Train	COVID0582	Yes	No	0.169472	0.830528	Yes
Train	COVID0720	Yes	No	0.255536	0.744464	Yes
Train	COVID0660	Yes	No	0.0170872	0.982913	Yes
Train	COVID0302	Yes	Yes	0.0359766	0.964023	Yes
Train	COVID0350	Yes	Yes	0.0339051	0.966095	Yes
Train	COVID0528	Yes	Yes	0.124835	0.875165	Yes
Train	COVID0272	Yes	Yes	0.018296	0.981704	Yes
Train	COVID0242	Yes	Yes	0.0333314	0.966669	Yes
Train	COVID0344	Yes	Yes	0.0170578	0.982942	Yes
Train	COVID0225	Yes	Yes	0.0737456	0.926254	Yes
Train	COVID0237	Yes	Yes	0.0218263	0.978174	Yes
Train	COVID0260	Yes	Yes	0.00340203	0.996598	Yes
Train	COVID0266	Yes	Yes	0.0142613	0.985739	Yes
Train	COVID0290	Yes	Yes	0.0563962	0.943604	Yes
Train	COVID0762	Yes	Yes	0.131735	0.868265	Yes
Train	COVID0522	Yes	Yes	0.166468	0.833532	Yes
Train	COVID0552	Yes	Yes	0.300979	0.699021	Yes
Train	COVID0486	Yes	Yes	0.00450746	0.995493	Yes
Train	COVID0570	Yes	Yes	0.0345781	0.965422	Yes
Train	COVID0231	Yes	Yes	0.0459258	0.954074	Yes
Train	COVID0296	Yes	Yes	0.0536986	0.946301	Yes
Train	COVID0480	Yes	Yes	0.0159238	0.984076	Yes
Train	COVID0492	Yes	Yes	0.269855	0.730145	Yes
Train	COVID0412	Yes	Yes	0.0331002	0.9669	Yes
Train	COVID0415	Yes	Yes	0.55158	0.44842	No
Train	COVID0420	Yes	Yes	0.0118612	0.988139	Yes
Train	COVID0421	Yes	Yes	0.0657817	0.934218	Yes
Train	COVID0422	Yes	Yes	0.0682247	0.931775	Yes
Train	COVID0426	Yes	Yes	0.000996051	0.999004	Yes
Train	COVID0430	Yes	Yes	0.154106	0.845894	Yes
Train	COVID0219	Yes	Yes	0.00333733	0.996663	Yes
Train	COVID0248	Yes	Yes	0.044245	0.955755	Yes
Train	COVID0254	Yes	Yes	0.00880108	0.991199	Yes
Train	COVID0278	Yes	Yes	0.134647	0.865353	Yes
Train	COVID0284	Yes	Yes	0.0372366	0.962763	Yes
Train	COVID0314	Yes	Yes	0.0176984	0.982302	Yes
Train	COVID0332	Yes	Yes	0.000911453	0.999089	Yes
Train	COVID0338	Yes	Yes	0.00516624	0.994834	Yes
Train	COVID0356	Yes	Yes	0.114575	0.885425	Yes
Train	COVID0438	Yes	Yes	0.120505	0.879495	Yes
Train	COVID0534	Yes	Yes	0.108732	0.891268	Yes
Train	COVID0308	Yes	Yes	0.109233	0.890767	Yes
Train	COVID0326	Yes	Yes	0.00443423	0.995566	Yes
Train	COVID0320	Yes	Yes	0.00103075	0.998969	Yes
Train	COVID0201	No	No	0.612279	0.387721	No
Train	COVID0177	No	No	0.990981	0.00901884	No
Train	COVID0195	No	No	0.367925	0.632075	Yes
Train	COVID0362	No	No	0.77048	0.22952	No
Train	COVID0368	No	No	0.884753	0.115247	No
Train	COVID0395	No	No	0.907433	0.0925672	No
Train	COVID0401	No	No	0.998393	0.00160712	No
Train	COVID0135	No	No	0.970443	0.0295573	No
Train	COVID0141	No	No	0.849067	0.150933	No
Train	COVID0153	No	No	0.803862	0.196138	No
Train	COVID0159	No	No	0.941027	0.0589726	No
Train	COVID0111	No	No	0.885163	0.114837	No
Train	COVID0123	No	No	0.831226	0.168774	No
Train	COVID0147	No	No	0.925762	0.0742375	No
Train	COVID0165	No	No	0.991464	0.00853568	No
Train	COVID0171	No	No	0.963306	0.0366943	No
Train	COVID0183	No	No	0.832982	0.167018	No
Train	COVID0377	No	No	0.865825	0.134175	No
Train	COVID0398	No	No	0.979946	0.0200538	No
Train	COVID0365	No	No	0.752257	0.247743	No
Train	COVID0702	No	No	0.798309	0.201691	No
Train	COVID0738	No	No	0.474681	0.525319	Yes
Train	COVID0750	No	No	0.983891	0.0161088	No
Train	COVID0744	No	No	0.808383	0.191617	No
Train	COVID0756	No	No	0.684975	0.315025	No
Train	COVID0630	No	No	0.968993	0.0310073	No
Train	COVID0684	No	No	0.964736	0.0352638	No
Train	COVID0690	No	No	0.917413	0.0825874	No
Train	COVID0624	No	No	0.428307	0.571693	Yes
Train	COVID0678	No	No	0.993694	0.00630552	No
Train	COVID0546	No	Yes	0.985101	0.0148991	No
